# Utility of genome sequencing and group-enrichment to support splice variant interpretation in Marfan syndrome

**DOI:** 10.1101/2025.02.18.25321172

**Authors:** Susan Walker, David J. Bunyan, Huw B. Thomas, Yesim Kesim, Christopher J. Kershaw, John Holloway, Htoo Wai, Michael Day, Cassandra L. Smith, Gareth Hawkes, Andrew R. Wood, Michael N. Weedon, Ed Blair, Stephanie L. Curtis, Catherine Fielden, Julie Evans, Rebecca Whittington, Sarah F. Smithson, Helen Cox, Paul Clift, Meriel McEntagart, Matina Prapa, Suzanne Alsters, Deborah Morris-Rosendahl, John Dean, Patrick J. Morrison, Abhijit Dixit, Ajoy Sarkar, Katrina Prescott, Leila Amel Riazat Kesh, Riya Tharakan, Claire Turner, Sian Ellard, Charles Shaw-Smith, James Fasham, Virginia Clowes, Simon Holden, Suresh Somarathi, Catherine Mercer, Ian Berry, Raymond T. O’Keefe, Siddharth Banka, Diana Baralle, N. Simon Thomas, Emma L. Baple, Jenny C. Taylor, Alistair T. Pagnamenta

## Abstract

**Purpose:** To quantify the impact of non-canonical *FBN1* splice site variants in undiagnosed Marfan syndrome (MFS), a connective tissue disorder associated with skeletal abnormalities and Familial Thoracic Aortic Aneurysm Disease (FTAAD).

**Methods:** A systematic analysis of ultra-rare *FBN1* variants was performed using genome sequencing data from the 100,000 Genomes Project. Variants were annotated with SpliceAI and the significance of enrichment among individuals with FTAAD was assessed using Fisher’s exact test. Experimental validation utilised RNAseq, RT-PCR, minigene constructs and replication analysis was with data from UK Biobank.

**Results:** Using aggregate data for 78,195 individuals, we identified 13,864 singleton SNVs in *FBN1* of which 21 were predicted to impact splicing (SpliceAI >0.5). Incidence of candidate splice variants in individuals recruited with FTAAD (9/703) was significantly elevated compared with that seen in non-FTAAD participants (12/77,492; OR=84, *p*=9.7×10^−14^). Additional analysis uncovered a further 14 families harbouring 11 different *FBN1* splice variants. A total of 20 candidate splice variants in 23 families were identified, of which 70% lay beyond the ±8 splice regions. RNA testing confirmed the predicted splice aberration in 14/20 and for 9/20, pseudoexonization was the likely splicing-anomaly.

**Conclusion:** Our findings indicate that non-canonical splice variants may account for ~3% of families with undiagnosed FTAAD, highlighting the importance of incorporating analysis of introns and confirmatory RNA testing into genetic testing for MFS.
