## Supplementary material for "Utility of genome sequencing and group-enrichment to support splice variant interpretation in Marfan syndrome": Table S5

### Sheet: Splice variants UKBB
GRCh38 variant	Existing_variation	IMPACT	EXON	INTRON	HGVSc (NM_000138.5)	HGVSp	gnomADg_AF	CLIN_SIG	CADD	SpliceRegion	AG	AL	DG	DL	AG - pos	AL - pos	DG - pos	DL - pos	SpliceAI_MAX
15:48468542:C:T	rs193922204,CS013968	LOW	-	36/65	c.4460-8G>A	-	6.577e-06	pathogenic,pathogenic/likely_pathogenic,likely_pathogenic	21.9	splice_polypyrimidine_tract_variant	1	0.33	0	0	-2	-8	-8	0	1
15:48421688:T:C	-	HIGH	-	61/65	c.7571-2A>G	-	-	-	34	-	0.21	1	0	0	-46	-2	47	-2	1
15:48445374:A:C	CS1612722	HIGH	-	48/65	c.5917+2T>G	-	-	-	34	-	0	0	0.01	1	-30	47	30	2	1
15:48496099:C:T	rs1555399257	HIGH	-	20/65	c.2419+1G>A	-	-	likely_pathogenic	34	-	0	0	0.43	1	7	37	7	1	1
15:48441719:A:T	-	HIGH	-	50/65	c.6163+2T>A	-	-	-	33	-	0	0	0.05	0.99	10	40	10	2	0.99
15:48432996:A:T	CX145802	LOW	-	54/65	c.6617-8T>A	-	-	-	23.3	splice_polypyrimidine_tract_variant	0.98	0.63	0	0	-2	-8	-8	-40	0.98
15:48465862:T:C	-	LOW	-	38/65	c.4748-4A>G	-	-	-	22.4	splice_polypyrimidine_tract_variant	0.98	0.08	0	0	-1	-4	-4	-36	0.98
15:48425739:C:T	-	MODERATE	59/66	-	c.7330G>A	p.Asp2444Asn	-	-	35	-	0	0	0.97	0.04	0	23	4	0	0.97
15:48428475:T:C	rs1207038649	LOW	-	56/65	c.6872-4A>G	-	-	uncertain_significance	19.3	splice_polypyrimidine_tract_variant	0.97	0.01	0	0	-1	-4	-36	3	0.97
15:48495472:T:C	-	MODERATE	21/66	-	c.2536A>G	p.Ile846Val	-	-	24.3	-	0	0	0.96	0.01	1	7	1	-3	0.96
15:48645598:C:A	-	MODIFIER	1/66	-	c.-205G>T	-	-	-	19.83	-	0	0	0.96	0.36	2	-23	2	-23	0.96
15:48470520:C:A	-	MODIFIER	-	36/65	c.4459+114G>T	-	-	-	1.058	-	0	0	0.94	0.39	2	-33	2	-50	0.94
15:48515539:T:C	-	LOW	-	11/65	c.1328-12A>G	-	-	-	16.45	splice_polypyrimidine_tract_variant	0.89	0.19	0	0	-1	-12	-1	-24	0.89
15:48600134:C:G	-	LOW	-	5/65	c.442+5G>C	-	-	-	24.5	splice_donor_5th_base_variant	0	0	0	0.87	-35	5	-6	5	0.87
15:48600134:C:T	rs551381032	LOW	-	5/65	c.442+5G>A	-	-	-	24.3	splice_donor_5th_base_variant	0	0	0	0.87	-35	5	-16	5	0.87
15:48600138:C:T	rs868403743	HIGH	-	5/65	c.442+1G>A	-	-	likely_pathogenic	33	-	0	0	0	0.87	-39	1	-20	1	0.87
15:48495467:A:G	-	HIGH	-	21/65	c.2539+2T>C	-	-	-	33	-	0	0	0.01	0.86	2	33	35	2	0.86
15:48567607:T:C	-	MODIFIER	-	6/65	c.538+28676A>G	-	-	-	6.873	-	0.02	0	0.84	0	25	-7	5	-28	0.84
15:48645482:G:A	rs938249340	MODIFIER	-	1/65	c.-182+93C>T	-	-	-	17.49	-	0	0	0.83	0.22	2	-45	2	-16	0.83
15:48495263:G:T	-	LOW	-	21/65	c.2540-3C>A	-	-	-	23.2	splice_polypyrimidine_tract_variant	0.82	0.05	0	0	28	-3	-3	-47	0.82
15:48529896:T:C	-	MODIFIER	-	8/65	c.863-3641A>G	-	-	-	10.69	-	0	0	0.79	0	1	28	1	-24	0.79
15:48460246:C:A	CM067401	MODERATE	43/66	-	c.5296G>T	p.Asp1766Tyr	-	-	35	-	0	0	0	0.78	0	46	-47	0	0.78
15:48600135:T:A	rs768207411,COSV104413933	LOW	-	5/65	c.442+4A>T	-	-	-	23.4	splice_donor_region_variant	0	0	0	0.78	4	34	-7	4	0.78
15:48428397:A:C	CM098720	MODERATE	57/66	-	c.6946T>G	p.Cys2316Gly	-	-	32	-	0	0	0.77	0	-29	-39	0	-48	0.77
15:48600133:A:G	-	LOW	-	5/65	c.442+6T>C	-	-	-	22.5	splice_donor_region_variant	0	0	0	0.77	6	36	-5	6	0.77
15:48434163:G:A	-	MODIFIER	-	54/65	c.6616+431C>T	-	-	-	10.08	-	0.4	0	0.75	0.01	49	-47	2	-23	0.75
15:48474256:T:C	rs886038931	LOW	34/66	-	c.4209A>G	p.Thr1403%3D	6.569e-06	likely_benign	17.47	-	0	0	0.75	0.1	-1	-2	20	-1	0.75
15:48537608:T:G	-	LOW	-	7/65	c.736+3A>C	-	-	-	24.3	splice_donor_region_variant	0	0	0	0.74	-50	3	27	3	0.74
15:48437260:A:C	-	MODIFIER	-	52/65	c.6379+62T>G	-	-	-	7.443	-	0	0	0.72	0.01	0	27	1	27	0.72
15:48600237:T:C	-	LOW	-	4/65	c.347-3A>G	-	-	-	18.27	splice_polypyrimidine_tract_variant	0	0.72	0	0	-1	-3	-1	-35	0.72
15:48421445:C:A	-	MODIFIER	-	62/65	c.7699+113G>T	-	-	-	0.278	-	0	0	0.71	0.01	2	-28	2	-28	0.71
15:48501671:T:C	-	MODIFIER	-	17/65	c.2113+2116A>G	-	-	-	11.7	-	0	0	0.71	0	5	-32	5	-36	0.71
15:48515353:G:T	-	MODIFIER	-	12/65	c.1468+34C>A	-	-	-	8.58	-	0	0	0.71	0.02	3	16	3	34	0.71
15:48427880:A:C	-	MODIFIER	-	57/65	c.6998-107T>G	-	-	-	22.4	-	0	0.01	0	0.69	-21	30	-21	2	0.69
15:48427881:C:T	rs918365991	MODIFIER	-	57/65	c.6998-108G>A	-	6.575e-06	-	22.4	-	0	0.01	0	0.69	-22	29	-9	1	0.69
15:48432985:A:C	-	MODERATE	55/66	-	c.6620T>G	p.Ile2207Arg	-	-	32	-	0.69	0.01	0	0	-1	3	-1	3	0.69
15:48446674:T:A	-	MODIFIER	-	47/65	c.5788+32A>T	-	-	-	10.48	-	0	0	0.69	0	31	32	2	38	0.69
15:48472285:C:T	-	MODIFIER	-	35/65	c.4336+266G>A	-	-	-	11.51	-	0	0	0.69	0	31	-49	-1	19	0.69
15:48526194:G:T	COSV100356412	LOW	9/66	-	c.924C>A	p.Val308%3D	-	-	14.93	-	0	0	0.69	0	3	-47	3	-49	0.69
15:48644603:T:C	-	LOW	-	2/65	c.164+3A>G	-	-	-	24.6	splice_donor_region_variant	0	0	0.03	0.69	3	-2	-24	3	0.69
15:48645483:C:A	rs1198838900	MODIFIER	-	1/65	c.-182+92G>T	-	6.574e-06	-	16.29	-	0	0	0.69	0.17	2	-46	2	-17	0.69
15:48428216:C:A	-	MODIFIER	-	57/65	c.6997+130G>T	-	-	-	11.52	-	0.68	0	0	0	-3	44	-3	44	0.68
15:48427882:C:G	rs1365254741	MODIFIER	-	57/65	c.6998-109G>C	-	6.579e-06	-	19.31	-	0	0.01	0	0.67	-23	28	-10	0	0.67
15:48452701:A:C	-	LOW	-	44/65	c.5423-17T>G	-	-	-	14.66	splice_polypyrimidine_tract_variant	0.67	0.09	0	0	0	-17	-17	-21	0.67
15:48474252:T:C	rs1457293645	LOW	-	34/65	c.4210+3A>G	-	-	uncertain_significance	13.24	splice_donor_region_variant	0	0	0.66	0.06	2	32	24	3	0.66
15:48635088:T:C	-	MODIFIER	-	2/65	c.164+9518A>G	-	-	-	15.93	-	0	0	0.66	0	1	-3	1	-32	0.66
15:48645672:G:C	-	MODIFIER	1/66	-	c.-279C>G	-	-	-	22.6	-	0	0	0.65	0	9	16	1	31	0.65
15:48437287:T:C	-	MODIFIER	-	52/65	c.6379+35A>G	-	-	-	8.672	-	0	0	0.64	0.11	35	-27	0	35	0.64
15:48465435:T:C	-	MODIFIER	-	40/65	c.4942+133A>G	-	-	-	9.787	-	0	0	0.64	0	5	8	5	44	0.64
15:48465550:C:A	-	MODIFIER	-	40/65	c.4942+18G>T	-	-	-	2.853	-	0	0	0.07	0.64	-9	0	28	5	0.64
15:48471489:T:C	rs892752117	MODIFIER	-	35/65	c.4337-733A>G	-	-	-	19.57	-	0.64	0	0.53	0	-1	-10	-17	32	0.64
15:48483816:A:G	-	HIGH	-	31/65	c.3838+2T>C	-	-	-	33	-	0	0	0.64	0.4	-33	19	-33	2	0.64
15:48600135:T:G	COSV104413933	LOW	-	5/65	c.442+4A>C	-	-	-	22.8	splice_donor_region_variant	0	0	0	0.64	4	34	-7	4	0.64
15:48515363:G:A	rs768799966	MODIFIER	-	12/65	c.1468+24C>T	-	6.572e-06	-	11.7	-	0	0	0.63	0.02	6	-7	6	-7	0.63
15:48427945:T:G	-	MODIFIER	-	57/65	c.6998-172A>C	-	-	-	22.5	-	0.06	0.62	0	0	-35	-2	-4	-2	0.62
15:48435891:T:A	rs915849843	MODIFIER	-	53/65	c.6496+1070A>T	-	-	-	17.97	-	0.6	0	0.62	0	-3	-22	-42	42	0.62
15:48529950:T:C	-	MODIFIER	-	8/65	c.863-3695A>G	-	-	-	9.362	-	0	0	0.62	0	-26	28	1	-24	0.62
15:48441375:T:C	-	MODIFIER	-	50/65	c.6163+346A>G	-	-	-	8.942	-	0	0	0.61	0	1	-24	1	-13	0.61
15:48484951:T:C	-	MODIFIER	-	30/65	c.3712+423A>G	-	-	-	2.73	-	0.01	0	0.61	0	41	-21	5	-36	0.61
15:48645236:T:C	rs898404587	MODIFIER	-	1/65	c.-181-286A>G	-	6.583e-06	-	11.15	-	0	0	0.61	0.08	1	-46	1	-46	0.61
15:48417823:C:A	-	MODIFIER	-	63/65	c.7820-2056G>T	-	-	-	7.301	-	0	0	0.59	0.17	2	-17	2	-17	0.59
15:48419373:T:C	-	MODIFIER	-	63/65	c.7819+1314A>G	-	-	-	4.413	-	0.48	0	0.59	0	30	-5	-19	30	0.59
15:48487070:C:T	-	LOW	-	29/65	c.3589+5G>A	-	-	-	23.2	splice_donor_5th_base_variant	0	0	0.59	0.03	9	18	9	5	0.59
15:48470729:A:C	rs397515807,CM145763	MODERATE	36/66	-	c.4364T>G	p.Ile1455Ser	-	likely_pathogenic,uncertain_significance	32	-	0.57	0	0	0	-1	27	-1	-44	0.57
15:48503963:A:C	-	MODIFIER	-	16/65	c.1961-24T>G	-	-	-	23.3	-	0.01	0.57	0	0	11	-24	5	-24	0.57
15:48427946:G:T	rs1263723107	MODIFIER	-	57/65	c.6998-173C>A	-	6.569e-06	-	17.58	-	0.01	0.56	0	0	-36	-3	3	-3	0.56
15:48428143:C:T	-	MODIFIER	-	57/65	c.6997+203G>A	-	-	-	7.596	-	0.56	0.01	0	0	-2	35	-2	35	0.56
15:48472552:T:C	-	LOW	35/66	-	c.4335A>G	p.Glu1445%3D	-	-	22.6	-	0	0	0.55	0.01	5	21	5	-1	0.55
15:48645823:C:A	rs1463730996	MODIFIER	-	-	-	-	-	-	21.3	-	0	0	0.55	0.01	-37	5	2	0	0.55
15:48485374:C:T	rs794728208,CM995302	MODERATE	30/66	-	c.3712G>A	p.Asp1238Asn	-	pathogenic,uncertain_significance,conflicting_interpretations_of_pathogenicity,pathogenic/likely_pathogenic,likely_pathogenic	35	-	0	0	0.54	0.03	-4	26	-4	0	0.54
15:48515381:A:G	-	LOW	-	12/65	c.1468+6T>C	-	-	-	16.17	splice_donor_region_variant	0	0	0.54	0.02	-25	30	-12	6	0.54
15:48645740:C:T	rs915490312	MODIFIER	-	-	-	-	-	-	22.4	-	0	0	0.54	0.01	4	46	3	-37	0.54
15:48445592:T:C	-	MODIFIER	-	47/65	c.5789-88A>G	-	-	-	12.91	-	0	0.01	0.53	0	28	-17	0	10	0.53
15:48452500:T:C	rs979779748	MODIFIER	-	45/65	c.5545+62A>G	-	6.569e-06	-	0.605	-	0	0	0.53	0	1	-20	1	-22	0.53
15:48465532:T:C	rs1242218193	MODIFIER	-	40/65	c.4942+36A>G	-	-	-	1.478	-	0	0	0.53	0.16	1	0	1	23	0.53
15:48503908:T:C	-	LOW	17/66	-	c.1992A>G	p.Gly664%3D	-	-	18.2	-	0	0.53	0.02	0	5	31	5	-10	0.53
15:48505077:T:C	rs886039089	LOW	16/66	-	c.1908A>G	p.Arg636%3D	6.571e-06	uncertain_significance	16.38	-	0.01	0	0.53	0.03	0	-48	1	-48	0.53
15:48529808:T:C	-	MODIFIER	-	8/65	c.863-3553A>G	-	-	-	10.68	-	0	0	0.52	0.19	0	14	0	23	0.52
15:48611037:T:C	-	MODIFIER	-	3/65	c.248-211A>G	-	-	-	5.868	-	0	0	0.52	0	1	-39	1	-28	0.52
15:48644482:C:T	-	MODIFIER	-	2/65	c.164+124G>A	-	-	-	8.573	-	0	0	0.52	0.01	3	30	3	30	0.52
15:48430575:G:A	rs1433377604	MODIFIER	-	56/65	c.6871+96C>T	-	6.574e-06	-	7.785	-	0	0	0.51	0	2	-34	2	-28	0.51
15:48497481:G:T	-	MODIFIER	-	18/65	c.2168-90C>A	-	-	-	9.337	-	0	0	0.51	0	36	-12	3	15	0.51
15:48515384:T:C	-	LOW	-	12/65	c.1468+3A>G	-	-	-	19.76	splice_donor_region_variant	0	0	0.51	0.04	-28	27	-15	3	0.51
15:48547795:A:T	-	MODIFIER	-	6/65	c.539-9987T>A	-	-	-	5.963	-	0	0	0.51	0	36	-39	4	33	0.51
15:48467746:C:T	-	MODIFIER	-	38/65	c.4747+192G>A	-	-	-	6.402	-	0	0	0.5	0	4	-1	4	-21	0.5
15:48492001:C:T	rs1215021107	MODIFIER	-	24/65	c.2854+460G>A	-	6.572e-06	-	2.687	-	0	0	0	0.5	-7	5	-17	5	0.5
